# Solving the “right” problems for effective machine learning driven in vitro fertilization

**DOI:** 10.1101/2021.10.07.21264503

**Authors:** Itay Erlich, Assaf Ben-Meir, Iris Har-Vardi, James A. Grifo, Assaf Zaritsky

## Abstract

Automated live embryo imaging has transformed in-vitro fertilization (IVF) into a data-intensive field. Unlike clinicians who rank embryos from the same IVF cycle cohort based on the embryos visual quality and determine how many embryos to transfer based on clinical factors, machine learning solutions usually combine these steps by optimizing for implantation prediction and using the same model for ranking the embryos within a cohort. Here we establish that this strategy can lead to sub-optimal selection of embryos. We reveal that despite enhancing implantation prediction, inclusion of clinical properties hampers ranking. Moreover, we find that ambiguous labels of failed implantations, due to either low quality embryos or poor clinical factors, confound both the optimal ranking and even implantation prediction. To overcome these limitations, we propose conceptual and practical steps to enhance machine-learning driven IVF solutions. These consist of separating the optimizing of implantation from ranking by focusing on visual properties for ranking, and reducing label ambiguity.

**Lay Summary:** *Background:* In vitro fertilization (IVF) is the process where a cohort of embryos are developed in a laboratory followed by selecting a few to transfer in the patient’s uterus. After approximately forty years of low-throughput, automated live embryo imaging has transformed IVF into a data-intensive field leading to the development of unbiased and automated methods that rely on machine learning for embryo assessment. These advances are now revolutionizing the field with recent retrospective papers demonstrating computational models comparable and even exceeding clinicians’ performance, startups and medical companies are securing significant funds and at advanced stages of regulatory approvals. Traditionally, embryo selection is performed by clinicians ranking cohort embryos based solely on their visual qualities to estimate implantation potential, and then using non-visual clinical properties that are common to all cohort embryos to decide how many embryos to transfer. Machine learning solutions usually combine these two steps by optimizing for implantation prediction and using the same model for ranking the embryos within a cohort under the implicit assumption that training to predict implantation potential also optimizes a solution to the problem of ranking embryos from a specific cohort.

*Results:* In this multi-center retrospective study we analyzed over 48,000 live imaged embryos to provide evidence that the common machine-learning scheme of training a model to predict implantation and using the same model for embryo ranking is wrong. We made this point by explicitly decoupling the problems of embryo implantation prediction and ranking with a set of computational analyses. We demonstrated that: (1) Using clinical cohort-related information (oocyte age) improves embryo implantation prediction but deteriorates ranking, and that (2) The label ambiguity of the embryos that failed to implant (it is not known whether the embryo or the external factors were the reason for failure) deteriorates embryo ranking and even the ability to accurately predict implantation. Our study provides a quantitative mapping of the tradeoffs between data volume, label ambiguity and embryo quality. In a key result, we reveal that considering embryos that were excluded based on their poor visual appearance (called discarded embryos), although commonly thought as trivially discriminated from high quality embryos, enhances embryo ranking by reducing the ambiguity in their (negative) labels. These results establish the benefit of harnessing the availability of extensive data and reliable labels in discarded embryos to improve embryo ranking and implantation prediction.

*Outlook:* We make two practical recommendations for devising machine learning solutions to embryo selection that will open the door for future advancements by data scientists and IVF technology developers. Namely, training models for embryo ranking should: (1) focus exclusively on embryo intrinsic features. (2) include less ambiguous negative labels, such as discarded embryos. In the era of machine learning, these guidelines will shift back the traditional two-step process of optimizing embryo ranking and implantation prediction independently under the appropriate assumptions - an approach better reflecting the clinician’s decision that involves the evaluation of all the embryos in the context of its cohort.
