## Supplementary material for "Solving the “right” problems for effective machine learning driven in vitro fertilization": Table S2

### Sheet: TableS1
	Positive labels	Negative labels available	Negatives labels for training
KID-P vs. KID-N	1314	6485	6485
KID-P vs. Underdeveloped discarded + Blastocyst discarded	1314	36507	36507
KID-P vs. Blastocyst discarded	1314	6603	6500
KID-P vs. KID-N + Underdeveloped discarded + Blastocyst discarded	1314	42992	42992
KIDp vs. Underdeveloped discarded	1314	29904	6500
KID-P vs. KID-N	1314	6485	6485
Learned with oocyte age
