## Supplementary material for "Solving the “right” problems for effective machine learning driven in vitro fertilization": Table S3

### Sheet: TableS1
	Positive labels	Negative labels
KID-P vs. KID-N	380	637
KID-P vs. Underdeveloped discarded + Blastocyst discarded	380	2968
KID-P vs. Blastocyst discarded	380	679
KID-P vs. KID-N + Underdeveloped discarded + Blastocyst discarded	380	3605
